# Arachnoiditis: leveraging crowdsourcing and AI in a cross-sectional study of 1,105 cases to improve identification, understanding, and treatment

**DOI:** 10.1101/2025.11.18.25340508

**Authors:** Lori Verton, Noga Minsky, Eran Dotan, Roni Sharon, Megan Black, Patricia Gomes, Deepmala Rana Bhat, Shristi Sharma, Ishna Singh, Linda Bavisotto

**Author notes:** **Correspondence:** Linda Bavisotto.

## Abstract

**Background:** Arachnoiditis, a painful and potentially disabling neurological condition, results from persistent inflammation of the spinal cord pia-arachnoid membranes following injury. While considered rare, the condition is underdiagnosed. Research on symptomatology, diagnosis, and treatments is scarce, hindering clinical management. Artificial intelligence (AI) offers promising opportunities for rare diseases, enabling large-scale pattern identification. This study used traditional research methods coupled with AI technology to characterize patient-reported clinical presentation, comorbidities, aggravating factors, and treatments for arachnoiditis.

**Methods:** This retrospective cross-sectional study utilized data from StuffThatWorks (STW), an online crowdsourcing platform for people with chronic diseases. Multiple choice and free text responses were assessed both quantitatively and qualitatively. Novel AI/machine learning algorithms were used to further analyze the data, including the STW cross-condition score (higher scores more indicative of arachnoiditis) and the STW treatment efficacy model generating effectiveness and detriment estimates, with binomial proportion 90% confidence intervals.

**Results:** Of 1250 international participants, 1105 reporting a physician-confirmed diagnosis were included. Participants were predominantly USA-based (71.4%), female (75.9%) and ≥46 years old (73.1%). Of 712 symptoms grouped into eight categories, eighteen were more indicative of arachnoiditis (by cross-condition score). The most frequent symptoms were lower back pain (43.5%), leg pain (41.6%) and back pain (39.1%). Prolonged sitting (62.5%) and prolonged standing (58.3%) were the most common aggravating factors. Comorbidities were led by degenerative disc disease (32.3%), spinal stenosis (25.3%) and fibromyalgia (25.0%). The most frequently used treatments were gabapentin (37.9%), physiotherapy (30.1%) and pregabalin (26.5%). Treatments with the highest patient-rated effectiveness (by STW model, 90% CI) were low-dose naltrexone (28.1%, CI 20.0-37.0), ketamine infusion (24.8%, CI 16.9-33.4) and fentanyl (21.1%, CI 14.7-28.1). Epidural corticosteroid injections showed the highest detriment (38.5%, CI 28.0-45.9).

**Conclusion:** As the largest observational study of arachnoiditis to date, made possible with novel methodological approaches, this work offers new insights with potential to improve diagnosis and management.
