## Supplemental Material 2 for "Arachnoiditis: leveraging crowdsourcing and AI in a cross-sectional study of 1,105 cases to improve identification, understanding, and treatment"

### Sheet: Symptoms
Reported Symptom (General)	Count	Percent	STW cross-condition score
lower back pain	479	0.435	7.21
legs pain	458	0.416	7.12
back pain	431	0.391	6.86
numbness	336	0.305	6.96
pain / chronic pain	297	0.27	3.7
headaches	246	0.223	4.54
burning sensation	228	0.207	6.34
muscle spasms	213	0.193	6.64
electrical shock feeling	203	0.184	7.08
weakness in legs / jelly legs	201	0.183	7.01
tingling sensation	198	0.18	6.05
mobility issues / difficulty walking	198	0.18	5.48
numbness in feet	189	0.172	7.01
foot pain	183	0.166	6.52
numbness in legs	181	0.164	7
formication (feeling of something crawling on you)	167	0.152	7.09
burning sensation in feet	158	0.144	7.04
sharp/stabbing pain	143	0.13	5.93
weakness	134	0.122	5.01
bladder issues (unspecified)	131	0.119	7.01
fatigue	120	0.109	1.95
burning sensation in legs	119	0.108	7
incontinence	113	0.103	5.69
hip pain	106	0.096	5.59
difficulty standing	104	0.094	5.82
buttocks pain	96	0.087	6.24
nerve pain	92	0.084	5.41
blurred vision	88	0.08	5.21
tingling legs	87	0.079	5.5
burning pain	84	0.076	5.93
difficulty sitting	84	0.076	5.61
balance issues / loss of balance	83	0.075	4.83
shooting pains	74	0.067	5.61
None	74	0.067
bowel issues (unspecified)	73	0.066	5.2
neck pain	73	0.066	4.37
migraines	70	0.064	3.32
tinnitus	68	0.062	4.96
tingling feet	66	0.06	5.06
sciatica	65	0.059	5.44
foot drop	63	0.057	5.54
neuropathy	61	0.055	5.38
pins and needles	59	0.054	4.79
leg cramps	56	0.051	5.23
stinging	54	0.049	5.21
severe pain	54	0.049	3.08
twitching	53	0.048	5.08
insomnia	53	0.048	2.54
shooting leg pain / radiating pain down leg	51	0.046	6.17
cramping	51	0.046	3.14
sweating / overheating	50	0.045	3.55
nerve pain in legs	49	0.045	5.25
dizziness / severe dizziness	48	0.044	2.32
lower leg numbness	47	0.043	4.74
fecal incontinence	46	0.042	5.14
radiating pain	46	0.042	5
depression / feeling depressed	43	0.039	2.04
wataer dripping sensation	42	0.038	5.63
pain sitting	42	0.038	5.44
crippling / extreme pain	41	0.037	5.11
spasms	41	0.037	3.96
right leg pain	39	0.035	5.18
widespread pain / body aches	38	0.035	2.73
leg/s spasms	37	0.034	4.88
spine pain	36	0.033	5.04
brain fog	36	0.033	2.09
lumbar region pain	34	0.031	5.65
nausea	34	0.031	1.72
unable to walk / stand	33	0.03	3.72
left leg pain	32	0.029	5.24
pain across sacrum	32	0.029	4.99
groin pain	32	0.029	3.8
coccydynia / tailbone pain	31	0.028	5.04
memory loss / memory issues	31	0.028	2.57
peripheral neuropathy	31	0.028	2.54
constant pain	28	0.025	3.16
numbness in hands	28	0.025	2.66
constipation / chronic constipation	28	0.025	2.58
decreased energy / exhaustion	28	0.025	1.82
back spasms	27	0.025	4.93
falling down	27	0.025	2.74
shoulder pain	27	0.025	2.48
paresthesia	26	0.024	4.09
muscle weakness / muscle fatigue	26	0.024	2.45
sleeping issues	26	0.024	2.34
numbness in left leg	25	0.023	5.04
pain walking	25	0.023	3.13
tremors	25	0.023	2.51
muscle cramps	24	0.022	3.1
stiffness (unspecified)	24	0.022	2.44
urinary retention	23	0.021	3.66
neurogenic bladder	22	0.02	5.05
pelvic pain	22	0.02	3.1
electric shock feeling in legs	21	0.019	3.6
sharp pain in legs	21	0.019	2.38
bladder pain / pressure	20	0.018	3.15
numbness in arms	20	0.018	3.03
throbbing pain	20	0.018	2.58
knee pain	20	0.018	2.57
vision issues	20	0.018	2.44
anxiety / feeling anxious	20	0.018	1.39
sexual dysfunction	19	0.017	3.93
lumbar spine pain	19	0.017	3.8
numbness in toes	19	0.017	2.86
numbness in right leg	18	0.016	3.48
cold feet	18	0.016	2.87
foot cramping	18	0.016	2.63
bladder/urinary urgency	18	0.016	2.15
vomiting / constant vomiting	18	0.016	1.61
joint pain (arthralgia)	18	0.016	1.6
heaviness in legs	17	0.015	2.63
stabbing pains in feet	17	0.015	2.55
right hip pain	16	0.015	2.5
pins and needles in legs	15	0.014	2.86
difficulty urinating	15	0.014	2.58
paralysis	15	0.014	2.46
thigh pain	15	0.014	2.4
unable to bend	15	0.014	2.09
vertigo	15	0.014	2.01
burning sensation in back	14	0.013	3.62
numbness in thigh	14	0.013	3.22
toe pain	14	0.013	2.85
head pressure / head fullness	14	0.013	2.25
poor body temperature regulation / thermoregulatory dysfunction	14	0.013	2.03
shaking / shakiness / constant shaking	14	0.013	2
arm pain	14	0.013	1.83
numbness in right foot	14	0.013	1.56
pain standing	13	0.012	3.56
weakness in left leg	13	0.012	3.13
frequent urination	13	0.012	2.42
restless legs	13	0.012	2.37
double vision / diplopia	13	0.012	2.06
unable to sit	12	0.011	3.51
neuropathic pain	12	0.011	2.74
numbness in left side	12	0.011	2.47
walking/gait abnormalities	12	0.011	2.29
confusion	12	0.011	1.58
swelling/edema (unspecified)	12	0.011	1.36
unable to urinate	11	0.01	2.78
back stiffness	11	0.01	2.37
tingling fingers	11	0.01	2.34
sacroiliac (SI) joint pain	11	0.01	2.15
tingling hands	11	0.01	2.05
nerve damage	11	0.01	2.02
cold intolerance / cold sensitivity	11	0.01	1.65
chills	11	0.01	1.65
pins and needles in feet	11	0.01	1.6
itchiness / constant itchiness	11	0.01	1.46
muscle pain / muscle aches	11	0.01	1.33
feeling weird sensation	10	0.009	2.5
loss of leg function	10	0.009	2.34
Incomplete urination / bladder emptying	10	0.009	2.32
spasticity	10	0.009	2.29
tightness	10	0.009	2.02
visual disturbances (spots, flickering, gaps, flashing lights, patterns in vision)	10	0.009	1.65
allodynia / pain from touch	10	0.009	1.61
hearing loss / deafness	10	0.009	1.59
difficulty focusing / concentrating	10	0.009	1.54
night sweats	10	0.009	1.52
lightheadedness	10	0.009	1.47
visual impairment / eye sight deterioration	10	0.009	1.39
gastroparesis	9	0.008	2.33
buzzing	9	0.008	2.32
calf / calves pain	9	0.008	2.14
neurological issues (unspecified)	9	0.008	2.11
tingling in arms	9	0.008	2.01
pressure feeling	9	0.008	1.99
fasciculation	9	0.008	1.85
saddle numbness	9	0.008	1.8
unable to sleep	9	0.008	1.61
leg twitching	9	0.008	1.54
weakness in arm	9	0.008	1.51
pain in left foot	9	0.008	1.45
high heart rate (tachycardia)	9	0.008	1.45
limited range of motion	9	0.008	1.35
digestive / GI problems	9	0.008	1.34
Genital numbness	8	0.007	2.58
urinary system issues	8	0.007	2.56
vibration sensation	8	0.007	2.42
involuntary muscle jerks	8	0.007	2.4
shaky legs / legs tremor	8	0.007	2.13
weakness in the limbs	8	0.007	2.03
erectile dysfunction (ED)	8	0.007	1.95
upper back pain	8	0.007	1.86
numbness in limbs	8	0.007	1.8
muscle stiffness / body stiffness	8	0.007	1.76
speech issues	8	0.007	1.67
muscle atrophy	8	0.007	1.56
seizure	8	0.007	1.49
malaise / sickness	8	0.007	1.43
chest pain / pressure	8	0.007	1.28
breathing difficulties / shortness of breath (SOB)	8	0.007	1.18
discomfort / severe discomfort	8	0.007	1.14
difficulty lifting / carrying things	8	0.007
unable to stand straight	7	0.006	2.24
urinary hesitation / trouble starting or maintaining urination	7	0.006	2.19
burning skin	7	0.006	1.89
complex regional pain syndrome (CRPS)	7	0.006	1.88
lower leg pain	7	0.006	1.71
eye pain	7	0.006	1.7
ankle pain	7	0.006	1.66
heaviness	7	0.006	1.55
limping	7	0.006	1.54
difficulty going up stairs	7	0.006	1.52
heat intolerance / heat sensitivity	7	0.006	1.45
difficulty lying down	7	0.006	1.43
change in cognitive function / cognitive issues	7	0.006	1.4
poor sleep quality / sleep disturbance	7	0.006	1.34
burning sensation in hip	6	0.005	2.23
radiculitis / radicular pain	6	0.005	2.21
tingling toes	6	0.005	2.19
loss of limb function	6	0.005	1.88
pain bending over	6	0.005	1.82
raynaud's syndrome	6	0.005	1.74
pulling sensations	6	0.005	1.68
decreased sex drive / low libido	6	0.005	1.66
numbness in extremities	6	0.005	1.65
unable to work	6	0.005	1.56
restlessness / unable to sit still	6	0.005	1.55
hand pain	6	0.005	1.55
jumping legs	6	0.005	1.45
fibromyalgia	6	0.005	1.43
intractable pain	6	0.005	1.38
hypersensitivity	6	0.005	1.35
right side pain	6	0.005	1.29
mood swings	6	0.005	1.27
inflammation (unspecified)	6	0.005	1.25
weight gain / extreme weight gain	6	0.005	1.22
numbness in right side	6	0.005	1.21
stomach pain	6	0.005	1.2
hypertension (high blood pressure)	6	0.005	1.16
neurogenic bowel	5	0.005	2.85
multiple flare ups	5	0.005	1.93
pain lying down	5	0.005	1.86
cold hands	5	0.005	1.77
burning sensation in arms	5	0.005	1.75
red feet	5	0.005	1.65
poor proprioception	5	0.005	1.56
thoracic pain	5	0.005	1.54
facial pain	5	0.005	1.47
pulsatile tinnitus	5	0.005	1.43
slow bowel movements	5	0.005	1.42
weak knee / knee joint instability	5	0.005	1.39
tingling in face	5	0.005	1.39
difficulty standing up	5	0.005	1.34
loss of muscle mass / muscle wastage	5	0.005	1.3
burning sensation in thighs	5	0.005	1.27
feet swelling	5	0.005	1.24
lethargy	5	0.005	1.22
pinched nerve	5	0.005	1.16
sound sensitivity / hyperacusis	5	0.005	1.11
unable to lie still	4	0.004	2
bladder spasms	4	0.004	1.87
cold legs	4	0.004	1.82
unsteady gait	4	0.004	1.77
back of leg pain	4	0.004	1.77
left hip pain	4	0.004	1.73
painful bowel movements	4	0.004	1.61
atrial fibrulation / a-fib	4	0.004	1.6
urinary symptoms (unspecified)	4	0.004	1.54
finger pain	4	0.004	1.49
right foot pain	4	0.004	1.49
bottom of the foot pain	4	0.004	1.42
dysautonomia / autonomic dysfunction	4	0.004	1.42
leg swelling	4	0.004	1.42
hashimoto's disease	4	0.004	1.41
shin pain	4	0.004	1.41
tearing / excessive tearing	4	0.004	1.37
difficulty running	4	0.004	1.37
temporary loss of sight / blindness	4	0.004	1.36
dropping things	4	0.004	1.35
shooting arm pain / radiating pain down arm	4	0.004	1.34
ADHD	4	0.004	1.32
nerve pain in foot	4	0.004	1.3
tight muscles	4	0.004	1.3
eye floaters / black spots in vision	4	0.004	1.29
shaky hands / hand tremor	4	0.004	1.29
sensitive to touch	4	0.004	1.28
suicidal thoughts / suicidal ideation	4	0.004	1.27
bone pain	4	0.004	1.25
dry eyes	4	0.004	1.25
loss of reflexes	4	0.004	1.25
arthritis	4	0.004	1.24
ear pain / earache	4	0.004	1.23
stomach issues (unspecified)	4	0.004	1.23
weakness in right arm	4	0.004	1.22
photophobia (light sensitivity)	4	0.004	1.19
lack of coordination	4	0.004	1.17
tingling extremities	4	0.004	1.17
panic attacks	4	0.004	1.17
nerve issues	4	0.004	1.16
diarrhea	4	0.004	1.13
loss of appetite	4	0.004	1.11
cramping in back	4	0.004	1.05
pain in right buttock	4	0.004
feeling like walking on glass	3	0.003	1.98
unable to stand still	3	0.003	1.71
hot feet	3	0.003	1.64
burning sensation in throat	3	0.003	1.62
unable to walk unassisted	3	0.003	1.58
back surgery	3	0.003	1.53
right knee pain	3	0.003	1.52
sciatic pain	3	0.003	1.51
paraplegia / paralysis of legs	3	0.003	1.51
unable to get up from a sitting position	3	0.003	1.5
spinal fracture	3	0.003	1.49
trigeminal neuralgia	3	0.003	1.46
ataxia	3	0.003	1.45
temporary paralysis	3	0.003	1.44
jerking legs	3	0.003	1.44
herniated disc	3	0.003	1.43
burning sensation in hands	3	0.003	1.43
difficulty sitting down	3	0.003	1.42
autoimmune symptoms (unspecified)	3	0.003	1.42
weakness in left side	3	0.003	1.42
limbs pain	3	0.003	1.37
pins and needles in hands	3	0.003	1.36
degenerative disc disease (DDD)	3	0.003	1.36
burning pain in buttocks	3	0.003	1.34
hand weakness	3	0.003	1.34
constant headache	3	0.003	1.33
difficulty talking / speaking	3	0.003	1.33
nightmares	3	0.003	1.32
low-grade fevers	3	0.003	1.32
red eyes	3	0.003	1.31
eye issues (unspecified)	3	0.003	1.3
positional headaches	3	0.003	1.3
left side pain	3	0.003	1.29
inability to function	3	0.003	1.29
sudden onset of condition	3	0.003	1.27
irregular/missed periods	3	0.003	1.25
sexual issues (unspecified)	3	0.003	1.25
thigh cramps	3	0.003	1.24
feet problem	3	0.003	1.23
reduced/abnormal arm swing	3	0.003	1.23
feeling hot	3	0.003	1.21
bruising / easily bruised	3	0.003	1.21
heaviness in arms	3	0.003	1.19
anal fissures	3	0.003	1.19
frequent change of position	3	0.003	1.19
POTS	3	0.003	1.19
stiff legs	3	0.003	1.18
dizziness when standing up	3	0.003	1.18
hair loss	3	0.003	1.18
vaginal burning	3	0.003	1.18
joint dislocations/luxation	3	0.003	1.17
sensory issues (unspecified)	3	0.003	1.16
right upper stomach pain (right upper quadrant pain)	3	0.003	1.16
shivers	3	0.003	1.15
skin rash	3	0.003	1.15
increased pain at night	3	0.003	1.15
infertility	3	0.003	1.15
numbness in fingers	3	0.003	1.14
fever	3	0.003	1.14
hypermobility / joint laxity	3	0.003	1.14
sleep apnea	3	0.003	1.13
dysarthria / slow or slurred speech	3	0.003	1.13
poor mental health (unspecified)	3	0.003	1.12
blackouts / time loss	3	0.003	1.12
hot flashes	3	0.003	1.1
feeling cold	3	0.003	1.1
feeling sick / ill	3	0.003	1.1
itchy legs	3	0.003	1.04
numbness in back	3	0.003
genital ulcers/sores/lesions	3	0.003
radiating pain from back to legs	2	0.002	1.89
electrical shock feeling in feet	2	0.002	1.78
adrenal issues (unspecified)	2	0.002	1.65
numbness in knees	2	0.002	1.62
hemiparesis / unilateral paresis	2	0.002	1.61
nervous system symptoms	2	0.002	1.59
dyshidrosis (small water blisters)	2	0.002	1.58
unable to have sexual intercourse	2	0.002	1.56
atrophy	2	0.002	1.53
disequilibrium	2	0.002	1.5
arm spasms	2	0.002	1.48
anal pain	2	0.002	1.45
limited neck movement	2	0.002	1.45
need to move/stretch legs	2	0.002	1.44
neuralgia	2	0.002	1.43
joint subluxations	2	0.002	1.43
cognitive dysfunction	2	0.002	1.43
transient ischemic attack (TIA) / ministroke	2	0.002	1.42
frequently use of toilet	2	0.002	1.4
insomnia due to pain / painsomnia	2	0.002	1.37
physically slowing down	2	0.002	1.37
shoulder blade pain	2	0.002	1.37
spinal headaches	2	0.002	1.36
bedridden	2	0.002	1.35
Primary cough headaches / Valsalva-manoeuvre headache	2	0.002	1.35
difficulty walking long distances	2	0.002	1.34
gnawing	2	0.002	1.34
coordination issues	2	0.002	1.34
herxheimer reaction	2	0.002	1.3
burning sensation in buttocks	2	0.002	1.3
cold toes	2	0.002	1.29
functional gait disorder	2	0.002	1.29
runny nose (rhinorrhea)	2	0.002	1.29
spasms at night	2	0.002	1.29
burning sensation in rectum	2	0.002	1.28
muscle tension / knots	2	0.002	1.28
absence of the patella / kneecaps	2	0.002	1.27
constant sweating	2	0.002	1.27
rib pain	2	0.002	1.27
feeling of buzzing in legs	2	0.002	1.27
weakness in upper body	2	0.002	1.26
hyperreflexia	2	0.002	1.26
white noise	2	0.002	1.26
hip pain when walking	2	0.002	1.26
burning mouth syndrome	2	0.002	1.25
spina bifida occulta	2	0.002	1.25
outer thigh pain	2	0.002	1.25
stomach inflammation	2	0.002	1.25
lack of erections	2	0.002	1.24
tingling in right hand	2	0.002	1.24
weak ankles	2	0.002	1.24
unresponsiveness	2	0.002	1.24
difficulty to orgasm	2	0.002	1.23
pericarditis	2	0.002	1.23
calf muscles cramps	2	0.002	1.23
organ damage / failure	2	0.002	1.23
hip popping	2	0.002	1.23
leg dragging	2	0.002	1.23
testicular pain	2	0.002	1.23
carpal tunnel symptoms	2	0.002	1.22
myoclonic seizures	2	0.002	1.22
spondylosis	2	0.002	1.22
difficulty being in crowds	2	0.002	1.22
not feeling myself	2	0.002	1.22
tip toe walking	2	0.002	1.22
contractions	2	0.002	1.22
weakness in right side	2	0.002	1.21
self-stimulatory behavior (stimming)	2	0.002	1.21
difficulty showering	2	0.002	1.21
spinal stenosis	2	0.002	1.21
chronic urticaria / hives	2	0.002	1.21
wheelchair bound	2	0.002	1.21
ocular migraine	2	0.002	1.2
myalgia	2	0.002	1.2
feeling miserable	2	0.002	1.2
spinal curvature	2	0.002	1.2
medication intolerance	2	0.002	1.19
joint locking/catching	2	0.002	1.19
rectal pain	2	0.002	1.19
loss of arm function	2	0.002	1.19
epigastric pain	2	0.002	1.19
sharp/stabbing pain in chest	2	0.002	1.19
cutting	2	0.002	1.19
cognitive decline	2	0.002	1.19
incomplete defecation	2	0.002	1.19
sense of impending doom	2	0.002	1.18
burning sensation in mouth	2	0.002	1.18
vaginal pain / pressure	2	0.002	1.18
limited attention span	2	0.002	1.18
knee locking	2	0.002	1.18
fluctuating blood pressure	2	0.002	1.17
change in bowel movements	2	0.002	1.17
easily gets tired	2	0.002	1.17
kidney issues	2	0.002	1.16
itchy scalp / head	2	0.002	1.16
short term memory loss	2	0.002	1.15
hopelessness	2	0.002	1.15
skin scarring	2	0.002	1.15
Lockjaw (trismus)	2	0.002	1.15
unable to speak	2	0.002	1.15
stomach discomfort	2	0.002	1.15
difficulty performing everyday physical tasks	2	0.002	1.15
immobility	2	0.002	1.15
eating issues (unspecified)	2	0.002	1.15
broken bones	2	0.002	1.15
aural fullness / ear pressure / blocked ears	2	0.002	1.14
frequent bowel movements	2	0.002	1.14
elbow pain	2	0.002	1.14
vision loss	2	0.002	1.14
poor circulation / cold extremities	2	0.002	1.14
Hallucinations	2	0.002	1.13
hospitalization	2	0.002	1.13
reclusive / avoiding people / self isolation	2	0.002	1.13
flaking / scaly skin	2	0.002	1.13
agitation	2	0.002	1.12
sensitive skin	2	0.002	1.12
eczema	2	0.002	1.12
difficulty functioning in everyday life	2	0.002	1.12
fears / scared (unspecified)	2	0.002	1.12
disorientation	2	0.002	1.11
unable to eat	2	0.002	1.11
skin pigmentation changes / skin discoloration	2	0.002	1.11
urticaria / hives	2	0.002	1.1
abdominal pain / pressure	2	0.002	1.06
weight loss / extreme weight loss	2	0.002	1.05
irritability / moodiness	2	0.002	1.05
petit mal seizures	2	0.002	1.04
involuntary leg movement	2	0.002	1.03
back issues	2	0.002
middle back pain	2	0.002
foot dragging	2	0.002
reduced exercise tolerance	2	0.002
cauda equina syndrome (CES)	1	0.001	1.4
burning pain in lower back	1	0.001	1.4
burning sensation in limbs	1	0.001	1.4
igg deficiency	1	0.001	1.4
burning sensation in spine	1	0.001	1.4
sciatica symptoms	1	0.001	1.4
neuroinflammation	1	0.001	1.39
left leg paralysis	1	0.001	1.38
pain radiating to stomach	1	0.001	1.38
burning sensation in waists	1	0.001	1.38
lower extremity weakness	1	0.001	1.37
numbness from waist down	1	0.001	1.37
difficulty sitting up in bed	1	0.001	1.35
strange sensation in feet	1	0.001	1.31
spinal pressure	1	0.001	1.31
perception issues	1	0.001	1.3
strabismus	1	0.001	1.29
sharp pain in buttocks	1	0.001	1.28
hydrocephalus	1	0.001	1.28
inability to maintain erections	1	0.001	1.28
pectus carinatum (pigeon chest)	1	0.001	1.28
elbow dislocation	1	0.001	1.27
dysgraphia	1	0.001	1.27
knee hyperextension	1	0.001	1.27
ocular hypertension / elevated eye pressure	1	0.001	1.27
pain in right wrist	1	0.001	1.27
injection site pain	1	0.001	1.27
patella dislocations	1	0.001	1.27
prolapsed rectum	1	0.001	1.26
bites	1	0.001	1.26
orgasms provide little or no relief	1	0.001	1.26
declining physical abilities	1	0.001	1.26
stabbing pain in one side of face	1	0.001	1.26
tonic-clonic seizure	1	0.001	1.25
unsightly veins	1	0.001	1.25
pleural effusion	1	0.001	1.25
difficulty in intimate relationship	1	0.001	1.25
bowel spasms	1	0.001	1.25
unable to go up/down stairs unassisted	1	0.001	1.25
sore spots	1	0.001	1.25
hip locking	1	0.001	1.25
ankle dislocation	1	0.001	1.25
raynards	1	0.001	1.24
painful gynecological examinations	1	0.001	1.24
burning knees	1	0.001	1.24
decrease in fitness	1	0.001	1.24
urge to urinate	1	0.001	1.24
right eye pain	1	0.001	1.24
inability to process emotions	1	0.001	1.24
weak urine flow	1	0.001	1.24
meningitis	1	0.001	1.24
leg cramping at night	1	0.001	1.24
perineum pain	1	0.001	1.24
upper back tension	1	0.001	1.24
pain in breast bone	1	0.001	1.23
skin bruising	1	0.001	1.23
not responding / ignoring	1	0.001	1.23
discoloration of arms	1	0.001	1.23
leakage	1	0.001	1.23
tense pelvic floor muscles	1	0.001	1.23
pulling pains	1	0.001	1.23
shifting pain	1	0.001	1.23
inability to get up from the floor	1	0.001	1.23
left knee pain	1	0.001	1.23
growing pains	1	0.001	1.23
moving about at night due to pain	1	0.001	1.23
gastrointestinal bleeding (GI bleeds)	1	0.001	1.23
foreign body sensation	1	0.001	1.23
bladder irritation	1	0.001	1.23
ankle sprain	1	0.001	1.23
crunching knee	1	0.001	1.22
itching after bath / contact with water	1	0.001	1.22
Curved back	1	0.001	1.22
unable to rise from chair	1	0.001	1.22
menstrual pain / cramps while not on period	1	0.001	1.22
painful to touch / tenderness in joints	1	0.001	1.22
burning fingers	1	0.001	1.22
purpura	1	0.001	1.22
feeling of bruising	1	0.001	1.22
winged scapula	1	0.001	1.22
weak core muscles	1	0.001	1.22
limited elbow range of motion	1	0.001	1.22
heel pain	1	0.001	1.22
adhesions from surgery	1	0.001	1.21
difficulty finding words	1	0.001	1.21
pain in lower left abdomen	1	0.001	1.21
borderline personality disorder (BPD)	1	0.001	1.21
bulimia nervosa	1	0.001	1.21
runny eyes	1	0.001	1.21
blind spots in vision	1	0.001	1.21
purpura spot on legs	1	0.001	1.21
leg pain at night	1	0.001	1.21
boils (groin)	1	0.001	1.21
tripping	1	0.001	1.21
knee replacement	1	0.001	1.21
sudden pain	1	0.001	1.2
pain after exercise	1	0.001	1.2
mouth sores / canker sores / aphthous ulcers	1	0.001	1.2
selective mutism	1	0.001	1.2
static vision	1	0.001	1.2
back neck pain	1	0.001	1.2
easily startled / jumpy	1	0.001	1.2
constant bleeding	1	0.001	1.2
knee giving way	1	0.001	1.19
wry neck / torticollis	1	0.001	1.19
droopy eyes/ptosis	1	0.001	1.19
drooling	1	0.001	1.19
dysphoria	1	0.001	1.19
celiac disease	1	0.001	1.19
knee popping / grinding / clicking	1	0.001	1.19
loss of depth perception	1	0.001	1.19
noise in ears	1	0.001	1.19
vivid dreams	1	0.001	1.19
multiple activities at the same time	1	0.001	1.19
memory lapses	1	0.001	1.19
diverticulitis	1	0.001	1.18
abdominal fat	1	0.001	1.18
low body temperature	1	0.001	1.18
bowel pain	1	0.001	1.18
regurgitation	1	0.001	1.18
tender/trigger point pain	1	0.001	1.18
poor hand-grip	1	0.001	1.18
thumb pain	1	0.001	1.18
pain between shoulder blades	1	0.001	1.18
alcohol abuse / alcoholism	1	0.001	1.17
burning sensation in stomach	1	0.001	1.17
hearing distorted / muffled	1	0.001	1.17
frozen shoulder	1	0.001	1.17
nodules	1	0.001	1.17
abscesses / boils	1	0.001	1.17
pulmonary embolism (PE)	1	0.001	1.17
pain during exercise	1	0.001	1.17
difficulty visually focusing	1	0.001	1.16
fidgets	1	0.001	1.16
painful spots / bumps / hives	1	0.001	1.16
painful/burning urination (Dysuria)	1	0.001	1.16
fluctuations in weight	1	0.001	1.16
temperature/weather sensitivity	1	0.001	1.16
increased facial/body hair/hirsutism	1	0.001	1.15
itchy eyes	1	0.001	1.15
pain when sleeping	1	0.001	1.15
changes in vision	1	0.001	1.15
abdominal swelling	1	0.001	1.15
major headaches	1	0.001	1.15
hormonal changes / hormonal imbalance	1	0.001	1.15
heavy feeling	1	0.001	1.15
shortness of breath on exertion (SOBOE)	1	0.001	1.14
difficulty getting out of bed	1	0.001	1.14
stroke	1	0.001	1.14
poor fine motor skills	1	0.001	1.14
skin irritation	1	0.001	1.14
phlegm (sputum)	1	0.001	1.13
post-traumatic stress disorder (PTSD)	1	0.001	1.13
amenorrhea / absent periods	1	0.001	1.13
painful/burning sensation during sexual intercourse (dyspareunia)	1	0.001	1.13
racing thoughts	1	0.001	1.12
fluid retention	1	0.001	1.12
loss of strength	1	0.001	1.12
emotional / sensitive	1	0.001	1.12
frequent infections	1	0.001	1.12
hands swelling	1	0.001	1.11
indigestion (dyspepsia)	1	0.001	1.11
stomach cramping	1	0.001	1.1
dry mouth	1	0.001	1.1
upset stomach	1	0.001	1.1
sore throat	1	0.001	1.09
deterioration of health / condition / worsening of symptoms	1	0.001	1.09
irritable bowel syndrome (IBS)	1	0.001	1.08
heart palpitations	1	0.001	1.06
syncope (fainting, passing out)	1	0.001	1.06
numbness in left arm	1	0.001	1.04
toe cramping	1	0.001	1.04
left arm pain	1	0.001	1.03
joint instability / joint weakness	1	0.001	1.03
trembling	1	0.001	1.03
joint swelling	1	0.001	1.02
neck stiffness	1	0.001	1.02
chest tightness	1	0.001	1.02
redness	1	0.001	1.01
calf tightness	1	0.001
yellow eyes	1	0.001
soft/loose stool	1	0.001
red leg/s	1	0.001
lack of muscle control	1	0.001
ice pick headache	1	0.001
petechiae	1	0.001
stomach spasms	1	0.001
ankle swelling	1	0.001
internal tremors	1	0.001
aseptic meningitis	1	0.001
clonus	1	0.001
hip subluxation	1	0.001
hip stiffness	1	0.001
facial numbness	1	0.001
total thyroidectomy	1	0.001
total incapcitation	1	0.001
chronic fatigue syndrome (CFS /me)	1	0.001
arrythmia	1	0.001
knee problem	1	0.001
difficulty thinking clearly	1	0.001
adrenal fatigue	1	0.001
difficulty with social interaction	1	0.001
intracranial hypertension	1	0.001
unawareness of time	1	0.001
hyperactivity	1	0.001
difficulty dressing up	1	0.001
stroke-like symptoms	1	0.001
swaying/rocking sensation	1	0.001
wheezing	1	0.001
arch pain	1	0.001
tingling scalp	1	0.001
higher basal body temperature	1	0.001
urinary tract infections (UTI)	1	0.001
addiction	1	0.001
crying / constant crying	1	0.001
difficulty driving	1	0.001
