## Supplemental Material 3 for "Arachnoiditis: leveraging crowdsourcing and AI in a cross-sectional study of 1,105 cases to improve identification, understanding, and treatment"

### Sheet: Early Symptoms
Reported Early Symptom	Count	Percent	STW cross-condition score
pain / chronic pain	172	0.168	5.4
back pain	110	0.108	7.03
None	90	0.088
legs pain	73	0.071	7
lower back pain	51	0.05	7
mobility issues / difficulty walking	48	0.047	5.17
numbness	47	0.046	6.02
numbness in legs	44	0.043	6.72
constant pain	41	0.04	5.26
severe pain	41	0.04	5.07
burning sensation	39	0.038	5.79
weakness in legs / jelly legs	36	0.035	6.07
numbness in feet	34	0.033	6.16
deterioration of health / condition / worsening of symptoms	31	0.03	2.82
electrical shock feeling	30	0.029	6.1
burning sensation in legs	28	0.027	5.92
surgery induced condition	28	0.027	5.62
crippling / extreme pain	27	0.026	5.58
headaches	27	0.026	3.67
tingling sensation	26	0.025	5.12
pain after surgery	25	0.024	6.72
burning sensation in feet	22	0.022	5.54
incontinence	20	0.02	4.35
fatigue	20	0.02	1.6
formication (feeling of something crawling on you)	19	0.019	5.65
burning pain	19	0.019	5.14
sharp/stabbing pain	19	0.019	4.94
wataer dripping sensation	18	0.018	4.9
muscle spasms	18	0.018	4.42
tingling legs	18	0.018	4.39
unable to walk / stand	18	0.018	3.68
difficulty standing	18	0.018	3.18
back surgery	17	0.017	5.77
nerve pain	16	0.016	4.64
falling down	16	0.016	3.39
sudden onset of condition	16	0.016	1.52
difficulty sitting	15	0.015	4.78
pain walking	14	0.014	3.51
sciatica	13	0.013	4.88
bladder issues (unspecified)	13	0.013	4.44
foot pain	13	0.013	2.65
nerve pain in legs	12	0.012	4.47
hip pain	12	0.012	3.51
balance issues / loss of balance	12	0.012	2.17
pain sitting	11	0.011	3.68
herniated disc	10	0.01	5.01
shooting leg pain / radiating pain down leg	10	0.01	4.63
heaviness in legs	10	0.01	4.07
neuropathy	10	0.01	3.85
foot drop	10	0.01	3.75
long recovery from surgery / injury	10	0.01	3.28
tingling feet	9	0.009	3.68
bowel issues (unspecified)	9	0.009	2.57
radiating pain	9	0.009	2.34
pins and needles	9	0.009	2.09
weakness	9	0.009	2.08
lower leg numbness	8	0.008	2.66
buttocks pain	8	0.008	2.65
neck pain	8	0.008	2.23
coccydynia / tailbone pain	7	0.007	4.11
fecal incontinence	7	0.007	3.31
back issues	7	0.007	3.16
right leg pain	7	0.007	2.9
cramping	7	0.007	2.01
dizziness / severe dizziness	7	0.007	1.56
lumbar region pain	6	0.006	3.59
urinary retention	6	0.006	2.83
pain standing	6	0.006	2.82
left leg pain	6	0.006	2.79
sharp pain in legs	6	0.006	2.66
spine pain	6	0.006	2.54
degenerative disc disease (DDD)	6	0.006	2.33
feeling weird sensation	6	0.006	2.3
shooting pains	6	0.006	2.25
sweating / overheating	6	0.006	1.8
migraines	6	0.006	1.58
high PSA levels	6	0.006	1.09
unable to sit	5	0.005	3.04
pins and needles in legs	5	0.005	2.81
leg cramps	5	0.005	2.38
pelvic pain	5	0.005	2.23
spinal stenosis	5	0.005	2.11
confusion	5	0.005	1.92
spasms	5	0.005	1.85
nausea	5	0.005	1.44
electric shock feeling in legs	5	0.005	1.34
involved in an accident	5	0.005	1.3
numbness in right side	5	0.005	1.27
spinal curvature	5	0.005	1.26
radiculitis / radicular pain	4	0.004	3.01
back spasms	4	0.004	2.38
stinging	4	0.004	2.08
common post surgery issues	4	0.004	1.99
twitching	4	0.004	1.99
nerve damage	4	0.004	1.98
fibromyalgia	4	0.004	1.98
numbness in fingers	4	0.004	1.45
widespread pain / body aches	4	0.004	1.43
not feeling well	4	0.004	1.37
numbness in toes	4	0.004	1.21
feeling that things are not right	4	0.004	1.11
appearance (unspecified)	4	0.004
discomfort / severe discomfort	4	0.004
difficulty lifting / carrying things	4	0.004
wheelchair bound	3	0.003	2.36
numbness in left leg	3	0.003	2.1
numbness in thigh	3	0.003	2.09
adhesions from surgery	3	0.003	2.05
involuntary muscle jerks	3	0.003	2
spinal fracture	3	0.003	1.96
unable to stand still	3	0.003	1.94
hot feet	3	0.003	1.91
tingling toes	3	0.003	1.9
restlessness / unable to sit still	3	0.003	1.7
leg/s spasms	3	0.003	1.64
numbness in hands	3	0.003	1.63
limited range of motion	3	0.003	1.62
leg swelling	3	0.003	1.61
muscle weakness / muscle fatigue	3	0.003	1.55
pins and needles in feet	3	0.003	1.54
stiffness (unspecified)	3	0.003	1.53
frequent urination	3	0.003	1.52
cold feet	3	0.003	1.5
inflammation (unspecified)	3	0.003	1.48
insomnia due to pain / painsomnia	3	0.003	1.48
paralysis	3	0.003	1.47
bladder/urinary urgency	3	0.003	1.46
left side pain	3	0.003	1.46
infertility	3	0.003	1.46
blurred vision	3	0.003	1.45
tremors	3	0.003	1.39
itchiness / constant itchiness	3	0.003	1.34
burning sensation in back	3	0.003	1.34
visual disturbances (spots, flickering, gaps, flashing lights, patterns in vision)	3	0.003	1.3
weakness in left side	3	0.003	1.29
muscle pain / muscle aches	3	0.003	1.27
bladder pain / pressure	3	0.003	1.27
paresthesia	3	0.003	1.26
insomnia	3	0.003	1.24
fever	3	0.003	1.24
unable to drive a car	3	0.003	1.24
vomiting / constant vomiting	3	0.003	1.16
meningitis	3	0.003
painful surgical recovery	3	0.003
saddle numbness	3	0.003
difficulty performing everyday physical tasks	2	0.002	1.37
neurogenic bladder	2	0.002	1.86
burning sensation in hip	2	0.002	1.84
pain across sacrum	2	0.002	1.77
constant back pain	2	0.002	1.74
tripping	2	0.002	1.72
low body temperature	2	0.002	1.69
unable to lift leg/s	2	0.002	1.68
cold legs	2	0.002	1.67
vibration sensation	2	0.002	1.64
weakness in left leg	2	0.002	1.64
foot dragging	2	0.002	1.59
sexual dysfunction	2	0.002	1.58
buzzing	2	0.002	1.57
condition started after giving birth	2	0.002	1.56
pinched nerve	2	0.002	1.56
weakness in the limbs	2	0.002	1.56
sacroiliac (SI) joint pain	2	0.002	1.56
knee replacement	2	0.002	1.56
heaviness	2	0.002	1.56
difficulty urinating	2	0.002	1.55
neurological issues (unspecified)	2	0.002	1.55
screaming	2	0.002	1.53
tight muscles	2	0.002	1.52
tolerance to pain relief medications	2	0.002	1.52
weakness in arm	2	0.002	1.49
staying in bed	2	0.002	1.47
shingles	2	0.002	1.46
substance use / dependence	2	0.002	1.46
pain bending over	2	0.002	1.46
head pressure / head fullness	2	0.002	1.44
restless legs	2	0.002	1.43
groin pain	2	0.002	1.43
sudden pain	2	0.002	1.42
ear pain / earache	2	0.002	1.42
tingling hands	2	0.002	1.42
limping	2	0.002	1.42
increased pain at night	2	0.002	1.41
congenital disorder	2	0.002	1.4
numbness in back	2	0.002	1.38
stabbing pains in feet	2	0.002	1.37
unable to work	2	0.002	1.35
arm pain	2	0.002	1.34
vision issues	2	0.002	1.34
numbness in right foot	2	0.002	1.34
tinnitus	2	0.002	1.33
paraplegia / paralysis of legs	2	0.002	1.32
constant headache	2	0.002	1.32
crying / constant crying	2	0.002	1.31
tingling extremities	2	0.002	1.3
numbness in right leg	2	0.002	1.3
numbness in extremities	2	0.002	1.29
lightheadedness	2	0.002	1.28
genital ulcers/sores/lesions	2	0.002	1.27
jerking legs	2	0.002	1.27
peripheral neuropathy	2	0.002	1.26
digestive / GI problems	2	0.002	1.26
condition started after an accident	2	0.002	1.26
unable to sleep	2	0.002	1.26
memory loss / memory issues	2	0.002	1.21
fluid retention	2	0.002	1.21
poor body temperature regulation / thermoregulatory dysfunction	2	0.002	1.21
syncope (fainting, passing out)	2	0.002	1.19
muscle stiffness / body stiffness	2	0.002	1.18
inability to function	2	0.002	1.15
breathing difficulties / shortness of breath (SOB)	2	0.002	1.14
slow healing / poor healing	2	0.002	1.14
shoulder pain	2	0.002	1.13
hypertension (high blood pressure)	2	0.002	1.13
people expressing concern	2	0.002	1.12
constipation / chronic constipation	2	0.002	1.11
early onset of disease / condition in childhood	2	0.002	1.09
stomach pain	2	0.002	1.09
swelling/edema (unspecified)	2	0.002	1.01
loss of leg function	2	0.002
urinary hesitation / trouble starting or maintaining urination	2	0.002
weakness in right arm	2	0.002
weak knee / knee joint instability	2	0.002
tailbone injury	2	0.002
lumbar spine pain	2	0.002
debilitation	2	0.002
difficulty sitting down	2	0.002
tarlov cysts	1	0.001	1.48
post surgical infection	1	0.001	1.48
saddle anesthesia	1	0.001	1.48
spinal cord injury (SCI)	1	0.001	1.48
spinal headaches	1	0.001	1.48
pins and needles in toes	1	0.001	1.46
bladder inflammation	1	0.001	1.46
constant pain on one side of head	1	0.001	1.43
aseptic meningitis	1	0.001	1.41
problems with bowel movement during period	1	0.001	1.39
feeling of buzzing in legs	1	0.001	1.39
calves muscle twitching	1	0.001	1.39
poor proprioception	1	0.001	1.38
unstable while standing	1	0.001	1.37
unable to use legs	1	0.001	1.37
weak core muscles	1	0.001	1.37
spasticity	1	0.001	1.37
unable to straighten knee	1	0.001	1.37
sharp pain in back	1	0.001	1.37
cysts (unspecified)	1	0.001	1.37
premature ejaculation	1	0.001	1.36
pelvic fracture	1	0.001	1.36
intracranial hypertension	1	0.001	1.36
leg twitching	1	0.001	1.36
Genital numbness	1	0.001	1.36
dilated pupils	1	0.001	1.35
neck weakness	1	0.001	1.34
burning knees	1	0.001	1.34
feeling like walking on glass	1	0.001	1.34
unawareness	1	0.001	1.34
injection site reaction	1	0.001	1.34
loss of function in left side	1	0.001	1.34
hot legs	1	0.001	1.33
dyslexia	1	0.001	1.33
sciatic pain	1	0.001	1.33
pelvic pain while not on period	1	0.001	1.33
ice pick headache	1	0.001	1.33
spina bifida occulta	1	0.001	1.32
swaying/rocking sensation	1	0.001	1.32
need to lie down	1	0.001	1.32
weak ankles	1	0.001	1.32
urinary system issues	1	0.001	1.31
benign paroxysmal positional vertigo (BPPV) / spinning	1	0.001	1.31
purpura spot on legs	1	0.001	1.31
total thyroidectomy	1	0.001	1.31
ehlers-danlos syndrome (EDS)	1	0.001	1.31
temporary paralysis	1	0.001	1.31
loss of depth perception	1	0.001	1.31
weak back	1	0.001	1.31
floating feeling	1	0.001	1.3
optic neuritis	1	0.001	1.3
radiating pain to back	1	0.001	1.3
right foot pain	1	0.001	1.3
stomach tenderness	1	0.001	1.3
difficulty dressing up	1	0.001	1.3
fasciculation	1	0.001	1.3
loss of arm function	1	0.001	1.29
left hip pain	1	0.001	1.29
calf tightness	1	0.001	1.29
pain in lower left abdomen	1	0.001	1.28
pulsatile tinnitus	1	0.001	1.28
coat hanger pain	1	0.001	1.28
unsteady gait	1	0.001	1.28
osteoporosis	1	0.001	1.28
hip stiffness	1	0.001	1.28
cystic acne	1	0.001	1.28
joint subluxations	1	0.001	1.27
pulling sensations	1	0.001	1.27
hypersensitivity	1	0.001	1.27
bulging veins	1	0.001	1.27
numbness in left side	1	0.001	1.27
hernia	1	0.001	1.27
total incapcitation	1	0.001	1.26
joint dislocations/luxation	1	0.001	1.26
leg pain at night	1	0.001	1.26
higher basal body temperature	1	0.001	1.26
restricting food intake	1	0.001	1.26
joint inflammation	1	0.001	1.26
unable to lie still	1	0.001	1.26
stiff legs	1	0.001	1.26
scoliosis	1	0.001	1.26
fear of dying / fear of death	1	0.001	1.25
lack of coordination	1	0.001	1.25
increased pain	1	0.001	1.25
unable to urinate	1	0.001	1.25
sensory issues (unspecified)	1	0.001	1.25
noise in ears	1	0.001	1.25
bed wetting	1	0.001	1.24
brain tumor	1	0.001	1.24
back stiffness	1	0.001	1.24
numbness in limbs	1	0.001	1.24
calf / calves pain	1	0.001	1.24
change in bowel movements	1	0.001	1.24
red feet	1	0.001	1.24
loss of muscle mass / muscle wastage	1	0.001	1.24
pain lying down	1	0.001	1.23
shooting arm pain / radiating pain down arm	1	0.001	1.23
IBS-like symptoms	1	0.001	1.23
constant dread of something bad happening	1	0.001	1.23
transient ischemic attack (TIA) / ministroke	1	0.001	1.23
clicking joints	1	0.001	1.22
unable to bend	1	0.001	1.22
facial pain	1	0.001	1.22
muscle cramps	1	0.001	1.22
hyperglycemia (high blood sugar)	1	0.001	1.21
hyperactivity	1	0.001	1.21
feeling full	1	0.001	1.21
gallbladder removal induced symptom	1	0.001	1.21
sensitive skin	1	0.001	1.21
anxiety attacks	1	0.001	1.21
physical injury	1	0.001	1.21
facial numbness	1	0.001	1.21
dysarthria / slow or slurred speech	1	0.001	1.21
lower abdominal pain	1	0.001	1.2
change in cognitive function / cognitive issues	1	0.001	1.2
tingling fingers	1	0.001	1.2
dropping things	1	0.001	1.2
speech issues	1	0.001	1.2
traumatic brain injury	1	0.001	1.2
difficulty standing up	1	0.001	1.2
pressure feeling	1	0.001	1.19
loss of strength	1	0.001	1.19
pus/drainage/weeping	1	0.001	1.19
major headaches	1	0.001	1.18
difficulty running	1	0.001	1.18
hot flashes	1	0.001	1.18
stroke	1	0.001	1.18
pain during exercise	1	0.001	1.18
tightness	1	0.001	1.17
low mood / feeling down	1	0.001	1.17
difficulty losing weight	1	0.001	1.17
skin pigmentation changes / skin discoloration	1	0.001	1.17
forgetfulness	1	0.001	1.17
feeling cold	1	0.001	1.16
difficulty going up stairs	1	0.001	1.16
urticaria / hives	1	0.001	1.16
irritable bowel syndrome (IBS)	1	0.001	1.16
feeling something is wrong with me	1	0.001	1.15
feet swelling	1	0.001	1.15
bruising / easily bruised	1	0.001	1.14
stomach issues (unspecified)	1	0.001	1.14
reflux / GERD	1	0.001	1.14
difficulty getting out of bed	1	0.001	1.14
lethargy	1	0.001	1.13
frequent infections	1	0.001	1.12
poor sleep quality / sleep disturbance	1	0.001	1.11
joint pain (arthralgia)	1	0.001	1.1
abdominal pain / pressure	1	0.001	1.09
brain fog	1	0.001	1.09
chest pain / pressure	1	0.001	1.09
weight loss / extreme weight loss	1	0.001	1.08
hereditary	1	0.001	1.07
stress	1	0.001	1.07
decreased energy / exhaustion	1	0.001	1.06
petit mal seizures	1	0.001	1.06
feeling off balance	1	0.001	1.05
soft/loose stool	1	0.001	1.04
frequent bowel movements	1	0.001	1.03
stroke-like symptoms	1	0.001	1.03
feeling hot	1	0.001	1.03
depression / feeling depressed	1	0.001
stomach cramping	1	0.001
dependency / emotional dependency	1	0.001
difficulty functioning in everyday life	1	0.001
ankle instability	1	0.001
ankle pain	1	0.001
back injury	1	0.001
temporary loss of sight / blindness	1	0.001
unusual sensations	1	0.001
unable to get up from a sitting position	1	0.001
burning sensation in waists	1	0.001
thigh pain	1	0.001
visual impairment / eye sight deterioration	1	0.001
bladder spasms	1	0.001
sensitive to touch	1	0.001
hypermobility / joint laxity	1	0.001
hemiparesis / unilateral paresis	1	0.001
heat intolerance / heat sensitivity	1	0.001
heart palpitations	1	0.001
hearing loss / deafness	1	0.001
muscle atrophy	1	0.001
joint instability / joint weakness	1	0.001
gastroparesis	1	0.001
pulling pains	1	0.001
right side pain	1	0.001
elevated blood sugar	1	0.001
loss of appetite	1	0.001
frequently use of toilet	1	0.001
frequent change of position	1	0.001
poor circulation / cold extremities	1	0.001
poor mental health (unspecified)	1	0.001
prediabetes	1	0.001
