## Supplemental Material 4 for "Arachnoiditis: leveraging crowdsourcing and AI in a cross-sectional study of 1,105 cases to improve identification, understanding, and treatment"

### Sheet: Aggravating factors
Aggravating factors	Count	Percent	STW cross-condition score
sitting or sitting too long	656	0.625	7.7
standing or standing too long	612	0.583	7.59
walking	321	0.306	7.17
bending over	238	0.227	7.29
stress	182	0.173	1.62
walking too much	163	0.155	7.08
lifting	149	0.142	7.1
activity / too much activity	133	0.127	6.24
medication (unspecified)	124	0.118	1.33
excessive movement	107	0.102	5.76
physical exertion	106	0.101	4.73
laying down	79	0.075	6.16
cold weather	79	0.075	3.35
overdoing	75	0.071	5.61
twisting	61	0.058	6.33
standing up	57	0.054	6.54
physical activity	54	0.051	4.8
temperature / weather (unspecified)	50	0.048	3.91
being in one position too long	47	0.045	6.14
exercise	43	0.041	2.09
lying down for long	40	0.038	5.43
car rides / long car rides	40	0.038	5.04
driving	40	0.038	5.02
heavy lifting	37	0.035	4.67
weather changes	36	0.034	4.18
not adhering to treatment	36	0.034	2.01
standing still	34	0.032	5.39
everything / life	34	0.032	3.57
lack of sleep	34	0.032	1.49
None	33	0.031
barometric pressure changes	31	0.03	4.69
squatting	30	0.029	5.38
lack of movement	29	0.028	3.54
sugar / too much sugar	28	0.027	1.61
fatigue	27	0.026	1.7
inactivity	26	0.025	2.43
stretching	25	0.024	4.6
lying on back	25	0.024	4.4
heat	25	0.024	1.65
humidity	23	0.022	2.4
running	21	0.02	2.95
pain	21	0.02	2.86
certain activities	18	0.017	1.93
sitting upright	17	0.016	3.32
surgery	17	0.016	2.84
house work	16	0.015	3.36
stairs climbing / going down	16	0.015	2.61
hot weather	16	0.015	1.96
reaching up	15	0.014	3.81
cleaning	14	0.013	2.62
certain positions	13	0.012	2.02
wet weather	13	0.012	1.85
poor sleep	13	0.012	1.83
lack of exercise	13	0.012	1.35
falling	12	0.011	2.42
carrying heavy things	12	0.011	1.85
lack of treatment	12	0.011	1.67
sleep	12	0.011	1.56
menstrual cycle (period)	12	0.011	1.43
gardening	11	0.01	2.05
poor diet	11	0.01	1.23
anxiety / feeling anxious	11	0.01	1.22
alcohol / drinking too much	11	0.01	1.11
physical therapy	10	0.01	3.01
sleeping in a bad position	10	0.01	2.02
being in a car	10	0.01	1.89
leaning forward	10	0.01	1.74
cooking	9	0.009	2.27
certain movements	9	0.009	2.06
shower	9	0.009	1.97
sitting in certain positions	9	0.009	1.88
inflammatory food	9	0.009	1.7
not taking medications	9	0.009	1.54
depression / feeling depressed	9	0.9	0.0152
lack of rest	9	0.009	1.36
riding a vehicle	8	0.008	3.19
walking / standing on a hard surface	8	0.008	2.43
vibration	8	0.008	2.07
coughing	8	0.008	1.77
working	8	0.008	1.56
illness / sickness	8	0.008	1.32
diet (unspecified)	8	0.008	1.25
push myself too hard	7	0.007	2.42
pushing	7	0.007	1.86
daily activities	7	0.007	1.66
infection	7	0.007	1.48
back pain / tension	7	0.007	1.37
physical movement	6	0.006	2.34
morning time	6	0.006	1.63
physical work	6	0.006	1.61
sudden/fast movement	6	0.006	1.59
time	6	0.006	1.56
walking up or downhill	6	0.006	1.35
extreme exercise	6	0.006	1.13
epidural steroid injections	5	0.005	2.98
sitting on a soft surfaces	5	0.005	2.08
sitting still	5	0.005	2.01
driving too much	5	0.005	1.88
inflammation	5	0.005	1.73
massage	5	0.005	1.71
biking / cycling	5	0.005	1.56
kneeling	5	0.005	1.47
wind	5	0.005	1.45
night time	5	0.005	1.35
weight gain	5	0.005	1.31
processed food	5	0.005	1.27
extreme temperatures	5	0.005	1.25
over work	5	0.005	1.19
lawn mowing	4	0.004	2.05
lying on stomach	4	0.004	1.99
sleeping on back	4	0.004	1.78
lying in bed all day	4	0.004	1.72
walking on uneven surface	4	0.004	1.65
sitting on a hard surface	4	0.004	1.64
overuse of legs	4	0.004	1.61
no access to medication	4	0.004	1.6
trying to be normal	4	0.004	1.51
being upset / unhappy	4	0.004	1.44
wrong shoes	4	0.004	1.39
walking too fast	4	0.004	1.38
shopping	4	0.004	1.37
immune system issues	4	0.004	1.36
jumping	4	0.004	1.33
sadness	4	0.004	1.33
daily life tasks	4	0.004	1.32
people	4	0.004	1.32
high impact physical activity	4	0.004	1.3
marijuana / cannabis	4	0.004	1.27
temperature fluctuation	4	0.004	1.25
noise	4	0.004	1.2
exhaustion	4	0.004	1.19
mopping and vacuuming	4	0.004	1.16
cigarettes (smoking)	4	0.004	1.14
injury	4	0.004	1.14
other conditions	4	0.004	1.13
caffeine	4	0.004	1.1
trigger foods	4	0.004	1.09
trying to get things done fast / rushing	4	0.004
rolling over	3	0.003	1.74
getting dressed	3	0.003	1.55
vigorous sports / exercise	3	0.003	1.51
wrong dosage	3	0.003	1.43
shoes	3	0.003	1.42
storm	3	0.003	1.39
fear / getting scared	3	0.003	1.32
not taking medications on time	3	0.003	1.3
over stimulation	3	0.003	1.27
constipation	3	0.003	1.26
changes / routine changes	3	0.003	1.24
wheat	3	0.003	1.23
pressure	3	0.003	1.22
junk food	3	0.003	1.21
hormones	3	0.003	1.19
flights	3	0.003	1.15
reading / reading too much	3	0.003	1.14
dairy	3	0.003	1.11
sexual intercourse	3	0.003	1.11
gluten	3	0.003	1.11
food/eating	3	0.003	1.04
arthritis / osteoarthritis	3	0.003	1.03
bed-making	2	0.002	1.51
looking up	2	0.002	1.45
incline walking	2	0.002	1.44
cold water	2	0.002	1.39
arm rising	2	0.002	1.33
swimming pools	2	0.002	1.33
mean people	2	0.002	1.25
lyrica	2	0.002	1.24
flat shoes	2	0.002	1.24
chiropractic	2	0.002	1.22
snow	2	0.002	1.21
full moon	2	0.002	1.21
statins	2	0.002	1.21
sleeping flat / sleeping without elevating head	2	0.002	1.2
getting out of bed in morning	2	0.002	1.19
mess / disorder	2	0.002	1.19
opioids	2	0.002	1.19
pulling	2	0.002	1.19
overheating	2	0.002	1.18
sneezing	2	0.002	1.18
refined carbs	2	0.002	1.18
sexual activities	2	0.002	1.18
wheat flour	2	0.002	1.18
leaving the house	2	0.002	1.18
washing dishes	2	0.002	1.17
thoughts about the future	2	0.002	1.17
holidays	2	0.002	1.17
irritable bowel syndrome (IBS)	2	0.002	1.17
breathe	2	0.002	1.17
sleeping on side	2	0.002	1.17
not stretching	2	0.002	1.16
laughing	2	0.002	1.16
computer work	2	0.002	1.16
prednisone	2	0.002	1.16
sitting down	2	0.002	1.16
before period	2	0.002	1.16
flares of other illnesses	2	0.002	1.15
lack of support	2	0.002	1.15
nervous	2	0.002	1.14
air pollution	2	0.002	1.14
weight lifting	2	0.002	1.14
summer time	2	0.002	1.14
fast food	2	0.002	1.13
poor posture	2	0.002	1.13
smoke	2	0.002	1.13
lack of self care	2	0.002	1.13
lack of routine	2	0.002	1.13
repetitive motion	2	0.002	1.13
antibiotics	2	0.002	1.12
emotions (unspecified)	2	0.002	1.12
tight clothing	2	0.002	1.12
steroids	2	0.002	1.12
hormonal changes	2	0.002	1.1
salt (sodium) / salty foods	2	0.002	1.08
laying flat	2	0.002
spinal injections	1	0.001	1.4
hydrotherapy	1	0.001	1.4
kicking	1	0.001	1.4
medical PTSD	1	0.001	1.4
sitting on bar stool	1	0.001	1.4
dural tears	1	0.001	1.4
sitting with straight legs	1	0.001	1.4
vitamins deficiency	1	0.001	1.39
pressure on the spine	1	0.001	1.39
spinal cord stimulator (SCS)	1	0.001	1.39
adrenal insufficiency	1	0.001	1.39
sitting in the toilet	1	0.001	1.37
laying on right side	1	0.001	1.31
missing therapy	1	0.001	1.29
stepping on hard objects barefoot	1	0.001	1.27
arthritic pain	1	0.001	1.26
sitting on a chair	1	0.001	1.25
being on feet for too long	1	0.001	1.24
certain arm movements	1	0.001	1.24
dyes	1	0.001	1.24
dishwashing liquid	1	0.001	1.24
inconsistent treatment	1	0.001	1.23
bad mattress	1	0.001	1.23
fog	1	0.001	1.22
bereavement	1	0.001	1.22
not following a diet	1	0.001	1.22
eye strain	1	0.001	1.22
planes	1	0.001	1.22
looking down	1	0.001	1.21
electronics	1	0.001	1.21
dizziness	1	0.001	1.21
mindset	1	0.001	1.21
communicating with others	1	0.001	1.21
toxins	1	0.001	1.21
playing with others	1	0.001	1.2
negativity	1	0.001	1.18
fructose	1	0.001	1.18
staying home too much	1	0.001	1.18
Lack of physiotherapy	1	0.001	1.18
irritation	1	0.001	1.17
not being busy	1	0.001	1.17
head movement	1	0.001	1.17
public places	1	0.001	1.17
flashing lights	1	0.001	1.16
mood swings	1	0.001	1.15
headaches	1	0.001	1.15
going to sleep late	1	0.001	1.15
physical stress	1	0.001	1.14
emotional pain	1	0.001	1.14
touching the area	1	0.001	1.14
sleeping too much	1	0.001	1.14
crowds	1	0.001	1.13
over thinking	1	0.001	1.12
interrupted sleep	1	0.001	1.12
loved ones condition	1	0.001	1.12
seasonal changes	1	0.001	1.11
sweating	1	0.001	1.11
traveling	1	0.001	1.11
red meat	1	0.001	1.1
touch	1	0.001	1.03
talking	1	0.001
hopelessness	1	0.001
